# The prevalence of probable mental health disorders among hospital healthcare workers during COVID-19: A systematic review and meta-analysis

**DOI:** 10.1101/2022.11.16.22282426

**Authors:** Brian En Chyi Lee, Mathew Ling, Leanne Boyd, Craig Olsson, Jade Sheen

## Abstract

**Objectives:** The mental health impacts of the COVID-19 pandemic continue to be documented worldwide with systematic reviews playing a pivotal role. Here we present updated findings from our systematic review and meta-analysis on the mental health impacts among hospital healthcare workers during COVID-19.

**Methods:** We searched MEDLINE, CINAHL, PsycINFO, Embase and Web Of Science Core Collection between 1st January 2000 to 17^th^ February 2022 for studies using validated methods and reporting on the prevalence of diagnosed or probable mental health disorders in hospital healthcare workers during the COVID-19 pandemic. A meta-analysis of proportions and odds ratio was performed using a random effects model. Heterogeneity was investigated using test of subgroup differences and 95% prediction intervals.

**Results:** The meta-analysis included 401 studies, representing 458 754 participants across 58 countries. Pooled prevalence of depression was 28.5% (95%CI: 26.3-30.7), anxiety was 28.7% (95%CI: 26.5-31.0), PTSD was 25.5% (95%CI: 22.5-28.5), alcohol and substance use disorder was 25.3% (95%CI: 13.3-39.6) and insomnia was 24.4% (95%CI: 19.4-29.9). Prevalence rates were stratified by physicians, nurses, allied health, support staff and healthcare students, which varied considerably. There were significantly higher odds of probable mental health disorders in women, those working in high-risk units and those providing direct care.

**Limitations:** Majority of studies used self-report measures which reflected probable mental health disorders rather than actual diagnosis.

**Conclusions:** These updated findings have enhanced our understanding of at-risk groups working in hospitals. Targeted support and research towards these differences in mental health risks are recommended to mitigate any long-term consequences.
