## Supplements for "The prevalence of probable mental health disorders among hospital healthcare workers during COVID-19: A systematic review and meta-analysis": S10 Appendix. Longitudinal Studies summary table of characteristics.xlsx

### Sheet: Sheet3
Citation	Country	Outbreak timing	Recruitment dates	Follow up duration in months	Population description	Sample size	Outcomes measured	Measurement tools used and cut off	T1 Prevalence rate n(%):	T2 prevalence rate: n(%)	Absolute increase: %
X.C. Li et al., 2020	China	Before working in COVID-19 Units and 3 months after	T1:Jan-20 T2:Mar-20	3	Nurses in covid-19 units	T1: 356 T2: 356	PTSD	PCL-5 >33	6 (1.7)	220 (62)	0.603
Z. Cai et al., 2020	China	During peak outbreak and 1 month after during stable period	T1:Jan-20 T2: Feb-20	1	Nurses from multiple units	T1:709 T2: 621	Depression	PHQ-9 >10	109(15.4)	69(11.1)	-0.043
Z. Cai et al., 2020	China	During peak outbreak and 1 month after during stable period	T1:Jan-20 T2: Feb-20	1	Nurses from multiple units	T1:709 T2: 621	Anxiety	GAD-7 >10	84(11.8)	39(6.3)	-0.055
Z. Cai et al., 2020	China	During peak outbreak and 1 month after during stable period	T1:Jan-20 T2: Feb-20	1	Nurses from multiple units	T1:709 T2: 621	PTSD	IES-R >33	184(26.0)	120(19.3)	-0.067
Z. Cai et al., 2020	China	During peak outbreak and 1 month after during stable period	T1:Jan-20 T2: Feb-20	1	Nurses from multiple units	T1:709 T2: 621	Insomnia	ISI >15	66 (9.3)	72 (11.6)	0.023
Algattas et al., 2021	United States	Before and during a COVID-19 outbreak	T1: Jan-20 T2: Mar-20	3	Neuropsychology residents	T1:17 T2:17	Depression	IDS-30 ≥ 14	8 (47.1)	5 (29.4)	-0.177
Castioni et al., 2021	Italy	Before and after a two month lockdown	T1:Mar-20 T2:May-20	2	Orthopaedic residents in multiple departments	T1:272 T2:272	Depression	HADS-D ≥ 8	57 (21)	88 (32.4)	0.114
Castioni et al., 2021	Italy	Before and after a two month lockdown	T1:Mar-20 T2:May-20	2	Orthopaedic residents in multiple departments	T1:272 T2:272	Anxiety	HADS-A ≥ 8	78 (28.7)	93 (34.2)	0.055
Doulias et al., 2021	UK	Before and after COVID-19 peak cases	T1:Mar-20 T2:Apr-20	1	General surgery trainees	T1:93 T2:103	Depression	PHQ-9 ≥ 10	43 (46.2)	32 (31.1)	-0.151
Doulias et al., 2021	UK	Before and after COVID-19 peak cases	T1:Mar-20 T2:Apr-20	1	General surgery trainees	T1:93 T2:103	Anxiety	GAD-7≥ 10	40 (43)	30 (29.1)	-0.139
Chene et al., 2021	France	Before and after lockdown	T1:Mar-20 T2:Jun-20	3	HCWs in multiple departments	T1:1565 T2:1109	Depression	HADS-D ≥ 8	145 (9.3)	83 (7.5)	-0.018
Chene et al., 2021	France	Before and after lockdown	T1:Mar-20 T2:Jun-20	3	HCWs in multiple departments	T1:1565 T2:1109	Anxiety	HADS-A ≥ 8	474 (30.3)	311 (28)	-0.023
Schmid et al., 2021	Germany	Longitudinal follow up to identify risk factors	T1:Apr-20 T2:Nov-20	7	Anesthesiology HCWs	T1:87 T2:46	Depression	PHQ-2 ≥ 3	12 (13.8)	6 (13)	-0.008
Schmid et al., 2021	Germany	Longitudinal follow up to identify risk factors	T1:Apr-20 T2:Nov-20	7	Anesthesiology HCWs	T1:87 T2:46	Anxiety	GAD-7 ≥ 10	11 (12.6)	4 (8.7)	-0.039
Shechter et al.,2021	United States	10 week follow up	T1:Apr-20 T2: Jun-20	2.5	HCWs in multiple departments	T1,T2,T3,T4,T5,T6:230	PTSD	PC-PTSD ≥ 3	127 (55.2)	T2: 89 (38.7) T3:70 (30.4) T4: 53 (23.0) T5: 47 (20.4) T6: 58 (25.2)	T2: -16.5% T3-T1: -24.8% T4-T1: -32.2% T5-T1: -34.8% T6-T1:-30%
Magnavita et al., 2020 & Magnavita et al., 2021 & Magnavita et al., 2021	Italy	Repeated measures study	T1: Apr-20 T2: Dec-20	8	Anesthesiology HCWs	T1:180 T2:152 T3:120	Depression	GADS ≥ 2	89 (49.4)	T2: 90 (59.2) T3: 73 (60.8)	T2: 9.8% T3-T1: 11.4%
Magnavita et al., 2020 & Magnavita et al., 2021 & Magnavita et al., 2021	Italy	Repeated measures study	T1: Apr-20 T2: Dec-20	8	Anesthesiology HCWs	T1:180 T2:152 T3:120	Anxiety	GADS ≥ 5 ,	45 (25)	T2: 45 (29.6) T3: 29 (24.2)	T2: 4.6% T3-T1: -0.8%
Magnavita et al., 2020 & Magnavita et al., 2021 & Magnavita et al., 2021	Italy	Repeated measures study	T1: Apr-20 T2: Dec-20	8	Anesthesiology HCWs	T1:180 T2:152 T3:120	insomnia	SCI ≥ 16	79 (43.9)	T2: 57 (37.5) T3: 32 (26.7)	T2: -6.4% T3-T1:-17.2%
Gundogmus et al., 2021	Turkey	During the two peaks of COVID-19 outbreaks	T1:Apr-20 T2:Nov-20	7	HCWs in multiple departments	T1:1051 T2:1409	Depression	DASS-21-D ≥ 5 (raw)	614 (58.4)	903 (64.1)	0.057
Gundogmus et al., 2021	Turkey	During the two peaks of COVID-19 outbreaks	T1:Apr-20 T2:Nov-20	7	HCWs in multiple departments	T1:1051 T2:1409	Anxiety	DASS-21-A ≥ 4 (raw)	380 (36.2)	729 (51.7)	0.155
Noaimi et al., 2021	Bahrain	Repeated measures study	T1:Apr-20 T2:Mar-21	13	HCWs in multiple departments	T1:100 T2:121	Depression	PHQ-9 ≥ 10	19 (19)	27 (22.3)	0.033
Noaimi et al., 2021	Bahrain	Repeated measures study	T1:Apr-20 T2:Mar-21	13	HCWs in multiple departments	T1:100 T2:121	Anxiety	GAD-7 ≥ 10	16 (16)	28 (23.1)	0.071
Lasalvia et al., 2021 & Lasalvia et al., 2021	Italy	One year follow up	T1:Apr-20 T2:Apr-21	12	HCWs in multiple departments	T1:2195 T2:917	Depression	PHQ-9 ≥ 10	527 (26.6)	372 (40.6)	0.14
Moore et al., 2021	UK	Comparison of medical student's anxiety levels to pre pandemic levels	T1:2017-2019 T2:Aug-20	12	First year doctors and final year medical students in multiple departments	T1:3775 T2: 836	Anxiety	LAGS ≥ 8	1221 (32.3)	272 (34.3)	0.02
Baumann et al., 2021	United States	Longitudinal follow up study	T1:Mar-20 T2:May-20	2	ED Physicians	T1:262 T2:252	PTSD	PC-PTSD ≥ 3	84 (32.8)	65 (25.8)	-0.07
Mosolova et al., 2021	Russia	Investigating levels of anxiety during two different outbreaks	T1:May-20 T2:Oct-20	5	HCWs in multiple departments	T1:1090 T2:1105	Anxiety	GAD-7 ≥ 10	278 (25.5)	405 (36.7)	0.112
Th'ng et al.,2021	Singapore	1 year follow up	T1:Jun-20 T2:Jun-21	12	ED HCWs	T1:241 T2:241	Depression	DASS-21-D ≥ 10 (Standard)	61 (25.3)	69 (28.6)	0.033
Th'ng et al.,2021	Singapore	1 year follow up	T1:Jun-20 T2:Jun-21	12	ED HCWs	T1:241 T2:241	Anxiety	DASS-21-A ≥ 8 (Standard)	74 (30.7)	65 (27)	-0.037
Katsuta et al., 2021	Japan	Yearly mandatory follow up	T1:2019 T2:Jul-20	12	HCWs in multiple departments	T1:2529 T2:2501	Depression	CES-D ≥ 16	876 (31.3)	761 (30.4)	-0.009
De Kock et al., 2022	UK	Repeated measures study	T1:Jul-20 T2:Sep-20	2	HCWs in multiple departments	T1:169 T2:169	Depression	PHQ-9 ≥ 10	52 (30.8)	51 (30.2)	-0.006
De Kock et al., 2022	UK	Repeated measures study	T1:Jul-20 T2:Sep-20	2	HCWs in multiple departments	T1:169 T2:169	Anxiety	GAD-7 ≥ 10	34 (20.1)	46 (27.2)	0.071
